# Genomic analysis identifies risk factors in restless legs syndrome

**DOI:** 10.1101/2023.12.19.23300211

**Authors:** Fulya Akçimen, Ruth Chia, Sara Saez-Atienzar, Paola Ruffo, Memoona Rasheed, Jay P. Ross, Calwing Liao, Anindita Ray, Patrick A. Dion, Sonja W. Scholz, Guy A. Rouleau, Bryan J. Traynor

## Abstract

Restless legs syndrome (RLS) is a neurological condition that causes uncomfortable sensations in the legs and an irresistible urge to move them, typically during periods of rest. The genetic basis and pathophysiology of RLS are incompletely understood. Here, we present a whole-genome sequencing and genome-wide association meta-analysis of RLS cases (n = 9,851) and controls (n = 38,957) in three population-based biobanks (All of Us, Canadian Longitudinal Study on Aging, and CARTaGENE). Genome-wide association analysis identified nine independent risk loci, of which eight had been previously reported, and one was a novel risk locus (*LMX1B*, rs35196838, OR = 1.14, 95% CI = 1.09-1.19, *p*-value = 2.2 × 10^-9^). A genome-wide, gene-based common variant analysis identified *GLO1* as an additional risk gene (*p*-value = 8.45 × 10^-7^). Furthermore, a transcriptome-wide association study also identified *GLO1* and a previously unreported gene, *ELFN1*. A genetic correlation analysis revealed significant common variant overlaps between RLS and neuroticism (r_g_ = 0.40, se = 0.08, *p*-value = 5.4 × 10^-7^), depression (r_g_ = 0.35, se = 0.06, *p*-value = 2.17 × 10^-8^), and intelligence (r_g_ = -0.20, se = 0.06, *p*-value = 4.0 × 10^-4^). Our study expands the understanding of the genetic architecture of RLS and highlights the contributions of common variants to this prevalent neurological disorder.
