## Supplemental file 6 for "Genomic analysis identifies risk factors in restless legs syndrome"

### Sheet: Sheet1
Tissue	enhancerID	Chr	Start	Stop	NSNPS	NPARAM	N	ZSTAT	P	Gene			Number of regulatory regions	Tissue	Bonferroni correction threshold for each tissue
Brain Angular Gyrus (E067)	enh121701	6	38404824	38405824	1	1	48808	8.6003	3.98e-18	BTBD9			151380	Brain Angular Gyrus	3.3029e-07
Brain Angular Gyrus (E067)	enh121708	6	38508924	38509924	1	1	48808	8.3265	4.17e-17	BTBD9			153150	Brain Anterior Caudate	3.2648e-07
Brain Angular Gyrus (E067)	enh35134	15	67803962	67804962	4	2	48808	7.2375	2.28e-13	MAP2K5			156456	Brain Cingulate Gyrus	3.1958e-07
Brain Angular Gyrus (E067)	enh121696	6	38349224	38350224	1	1	48808	6.8789	3.02e-12	BTBD9			105273	Brain Germinal Matrix	4.7496e-07
Brain Angular Gyrus (E067)	enh35133	15	67796462	67797462	5	2	48808	6.7883	5.67e-12	MAP2K5			145861	Brain Hippocampus Middle	3.4279e-07
Brain Angular Gyrus (E067)	enh121703	6	38436524	38437524	7	3	48808	6.4459	5.75e-11	BTBD9			155915	Brain Inferior Temporal Lobe	3.2069e-07
Brain Angular Gyrus (E067)	enh121709	6	38514924	38515924	3	2	48808	6.3753	9.13e-11	BTBD9			158009	Brain dorsotemporal Prefrontal Cortex	3.1644e-07
Brain Angular Gyrus (E067)	enh85642	2	66554268	66555268	3	2	48808	6.1869	3.07e-10	MEIS1			152981	Brain Substantia Nigra	3.2684e-07
Brain Angular Gyrus (E067)	enh85638	2	66539668	66540668	2	1	48808	6.1094	5e-10	MEIS1
Brain Angular Gyrus (E067)	enh121700	6	38370824	38371824	5	3	48808	6.0933	5.53e-10	BTBD9
Brain Angular Gyrus (E067)	enh85640	2	66545668	66546668	3	2	48808	5.8788	2.07e-09	MEIS1
Brain Angular Gyrus (E067)	enh85635	2	66532468	66533468	2	1	48808	5.4925	1.98e-08	MEIS1
Brain Angular Gyrus (E067)	enh85639	2	66542268	66543268	1	1	48808	5.4623	2.35e-08	MEIS1
Brain Angular Gyrus (E067)	enh121728	6	38701324	38702324	7	2	48808	5.3964	3.4e-08	GLO1
Brain Angular Gyrus (E067)	enh121697	6	38354724	38355724	2	1	48808	5.3582	4.2e-08	BTBD9
Brain Angular Gyrus (E067)	enh35127	15	67724662	67725662	1	1	48808	5.3354	4.77e-08	MAP2K5
Brain Angular Gyrus (E067)	enh85633	2	66517668	66518668	5	3	48808	5.1749	1.14e-07	MEIS1
Brain Angular Gyrus (E067)	enh142587	9	8820900	8821900	6	3	48808	5.064	2.05e-07	PTPRD
Brain Anterior Caudate (E068)	enh40845	16	52592188	52593188	2	1	48808	8.9053	2.66e-19	CASC16
Brain Anterior Caudate (E068)	enh123263	6	38404624	38405624	1	1	48808	8.6003	3.98e-18	BTBD9
Brain Anterior Caudate (E068)	enh35725	15	67804162	67805162	4	2	48808	7.2375	2.28e-13	MAP2K5
Brain Anterior Caudate (E068)	enh123258	6	38349224	38350224	1	1	48808	6.8789	3.02e-12	BTBD9
Brain Anterior Caudate (E068)	enh123273	6	38509624	38510624	2	1	48808	6.269	1.82e-10	BTBD9
Brain Anterior Caudate (E068)	enh123274	6	38515324	38516324	2	1	48808	6.1094	5e-10	BTBD9
Brain Anterior Caudate (E068)	enh86659	2	66536568	66537568	2	1	48808	6.1094	5e-10	MEIS1
Brain Anterior Caudate (E068)	enh86660	2	66539568	66540568	3	2	48808	5.9449	1.38e-09	MEIS1
Brain Anterior Caudate (E068)	enh86662	2	66545768	66546768	3	2	48808	5.8788	2.07e-09	MEIS1
Brain Anterior Caudate (E068)	enh86658	2	66532568	66533568	2	1	48808	5.4925	1.98e-08	MEIS1
Brain Anterior Caudate (E068)	enh123293	6	38701324	38702324	7	2	48808	5.3964	3.4e-08	GLO1
Brain Anterior Caudate (E068)	enh123259	6	38354924	38355924	2	1	48808	5.3582	4.2e-08	BTBD9
Brain Anterior Caudate (E068)	enh86663	2	66553868	66554868	2	1	48808	5.1833	1.09e-07	MEIS1
Brain Cingulate Gyrus (E069)	enh41617	16	52592188	52593188	2	1	48808	8.9053	2.66e-19	CASC16
Brain Cingulate Gyrus (E069)	enh126063	6	38374424	38375424	1	1	48808	8.744	1.13e-18	BTBD9
Brain Cingulate Gyrus (E069)	enh126065	6	38404724	38405724	1	1	48808	8.6003	3.98e-18	BTBD9
Brain Cingulate Gyrus (E069)	enh36292	15	67804062	67805062	4	2	48808	7.2375	2.28e-13	MAP2K5
Brain Cingulate Gyrus (E069)	enh88910	2	66536868	66537868	3	2	48808	6.5361	3.16e-11	MEIS1
Brain Cingulate Gyrus (E069)	enh126072	6	38515124	38516124	3	2	48808	6.3753	9.13e-11	BTBD9
Brain Cingulate Gyrus (E069)	enh126071	6	38509624	38510624	2	1	48808	6.269	1.82e-10	BTBD9
Brain Cingulate Gyrus (E069)	enh88914	2	66554068	66555068	3	2	48808	6.1869	3.07e-10	MEIS1
Brain Cingulate Gyrus (E069)	enh88911	2	66539668	66540668	2	1	48808	6.1094	5e-10	MEIS1
Brain Cingulate Gyrus (E069)	enh88913	2	66545668	66546668	3	2	48808	5.8788	2.07e-09	MEIS1
Brain Cingulate Gyrus (E069)	enh88907	2	66522068	66523068	5	2	48808	5.587	1.16e-08	MEIS1
Brain Cingulate Gyrus (E069)	enh88909	2	66532768	66533768	1	1	48808	5.4903	2.01e-08	MEIS1
Brain Cingulate Gyrus (E069)	enh88912	2	66542168	66543168	1	1	48808	5.4623	2.35e-08	MEIS1
Brain Cingulate Gyrus (E069)	enh126092	6	38701324	38702324	7	2	48808	5.3964	3.4e-08	GLO1
Brain Cingulate Gyrus (E069)	enh126060	6	38354724	38355724	2	1	48808	5.3582	4.2e-08	BTBD9
Brain Cingulate Gyrus (E069)	enh36286	15	67724662	67725662	1	1	48808	5.3354	4.77e-08	MAP2K5
Brain Cingulate Gyrus (E069)	enh88906	2	66517668	66518668	5	3	48808	5.1749	1.14e-07	MEIS1
Brain dorsotemporal Prefrontal Cortex (E073)	enh42240	16	52592288	52593288	2	1	48808	8.9053	2.66e-19	CASC16
Brain dorsotemporal Prefrontal Cortex (E073)	enh127391	6	38404624	38405624	1	1	48808	8.6003	3.98e-18	BTBD9
Brain dorsotemporal Prefrontal Cortex (E073)	enh127399	6	38508924	38509924	1	1	48808	8.3265	4.17e-17	BTBD9
Brain dorsotemporal Prefrontal Cortex (E073)	enh127400	6	38515624	38516624	1	1	48808	8.1543	1.76e-16	BTBD9
Brain dorsotemporal Prefrontal Cortex (E073)	enh89961	2	66536368	66537368	1	1	48808	7.7642	4.11e-15	MEIS1
Brain dorsotemporal Prefrontal Cortex (E073)	enh36742	15	67804062	67805062	4	2	48808	7.2375	2.28e-13	MAP2K5
Brain dorsotemporal Prefrontal Cortex (E073)	enh36741	15	67796462	67797462	5	2	48808	6.7883	5.67e-12	MAP2K5
Brain dorsotemporal Prefrontal Cortex (E073)	enh127393	6	38436524	38437524	7	3	48808	6.4459	5.75e-11	BTBD9
Brain dorsotemporal Prefrontal Cortex (E073)	enh89966	2	66554168	66555168	3	2	48808	6.1869	3.07e-10	MEIS1
Brain dorsotemporal Prefrontal Cortex (E073)	enh89963	2	66541968	66542968	2	1	48808	6.1094	5e-10	MEIS1
Brain dorsotemporal Prefrontal Cortex (E073)	enh127390	6	38370824	38371824	5	3	48808	6.0933	5.53e-10	BTBD9
Brain dorsotemporal Prefrontal Cortex (E073)	enh89962	2	66539568	66540568	3	2	48808	5.9449	1.38e-09	MEIS1
Brain dorsotemporal Prefrontal Cortex (E073)	enh89964	2	66545668	66546668	3	2	48808	5.8788	2.07e-09	MEIS1
Brain dorsotemporal Prefrontal Cortex (E073)	enh89960	2	66532768	66533768	1	1	48808	5.4903	2.01e-08	MEIS1
Brain dorsotemporal Prefrontal Cortex (E073)	enh127422	6	38701324	38702324	7	2	48808	5.3964	3.4e-08	GLO1
Brain dorsotemporal Prefrontal Cortex (E073)	enh127388	6	38354824	38355824	2	1	48808	5.3582	4.2e-08	BTBD9
Brain dorsotemporal Prefrontal Cortex (E073)	enh149014	9	8820900	8821900	6	3	48808	5.064	2.05e-07	PTPRD
Brain Germinal Matrix( E070)	enh61944	2	66536468	66537468	1	1	48808	7.7642	4.11e-15	MEIS1
Brain Germinal Matrix( E070)	enh24223	15	67804162	67805162	4	2	48808	7.2375	2.28e-13	MAP2K5
Brain Germinal Matrix( E070)	enh85534	6	38476224	38477224	3	2	48808	6.4465	5.72e-11	BTBD9
Brain Germinal Matrix( E070)	enh28165	16	52547988	52548988	3	2	48808	6.4422	5.89e-11	CASC16
Brain Germinal Matrix( E070)	enh28166	16	52552188	52553188	3	2	48808	6.3272	1.25e-10	CASC16
Brain Germinal Matrix( E070)	enh85529	6	38370824	38371824	5	3	48808	6.0933	5.53e-10	BTBD9
Brain Germinal Matrix( E070)	enh61945	2	66539468	66540468	3	2	48808	5.9449	1.38e-09	MEIS1
Brain Germinal Matrix( E070)	enh24218	15	67733462	67734462	3	2	48808	5.6462	8.2e-09	MAP2K5
Brain Germinal Matrix( E070)	enh24220	15	67771062	67772062	4	2	48808	5.6405	8.48e-09	MAP2K5
Brain Germinal Matrix( E070)	enh61942	2	66532568	66533568	2	1	48808	5.4925	1.98e-08	MEIS1
Brain Germinal Matrix( E070)	enh28157	16	52524888	52525888	3	2	48808	5.4783	2.15e-08	TOX3
Brain Germinal Matrix( E070)	enh61946	2	66541568	66542568	2	1	48808	5.4281	2.85e-08	MEIS1
Brain Germinal Matrix( E070)	enh85546	6	38701324	38702324	7	2	48808	5.3964	3.4e-08	GLO1
Brain Germinal Matrix( E070)	enh28162	16	52538088	52539088	2	1	48808	5.3094	5.5e-08	TOX3
Brain Germinal Matrix( E070)	enh61948	2	66553968	66554968	2	1	48808	5.1833	1.09e-07	MEIS1
Brain Germinal Matrix( E070)	enh28161	16	52537188	52538188	3	2	48808	5.16	1.23e-07	TOX3
Brain Germinal Matrix( E070)	enh28171	16	52578388	52579388	3	1	48808	4.9548	3.62e-07	CASC16
Brain Hippocampus Middle (E071)	enh39003	16	52592388	52593388	2	1	48808	8.9053	2.66e-19	CASC16
Brain Hippocampus Middle (E071)	enh117756	6	38404824	38405824	1	1	48808	8.6003	3.98e-18	BTBD9
Brain Hippocampus Middle (E071)	enh33945	15	67804162	67805162	4	2	48808	7.2375	2.28e-13	MAP2K5
Brain Hippocampus Middle (E071)	enh117751	6	38349224	38350224	1	1	48808	6.8789	3.02e-12	BTBD9
Brain Hippocampus Middle (E071)	enh117764	6	38514824	38515824	3	2	48808	6.3753	9.13e-11	BTBD9
Brain Hippocampus Middle (E071)	enh117763	6	38509624	38510624	2	1	48808	6.269	1.82e-10	BTBD9
Brain Hippocampus Middle (E071)	enh83523	2	66554068	66555068	3	2	48808	6.1869	3.07e-10	MEIS1
Brain Hippocampus Middle (E071)	enh117754	6	38370824	38371824	5	3	48808	6.0933	5.53e-10	BTBD9
Brain Hippocampus Middle (E071)	enh83522	2	66545668	66546668	3	2	48808	5.8788	2.07e-09	MEIS1
Brain Hippocampus Middle (E071)	enh83519	2	66532768	66533768	1	1	48808	5.4903	2.01e-08	MEIS1
Brain Hippocampus Middle (E071)	enh83521	2	66541468	66542468	2	1	48808	5.4281	2.85e-08	MEIS1
Brain Hippocampus Middle (E071)	enh117781	6	38701324	38702324	7	2	48808	5.3964	3.4e-08	GLO1
Brain Hippocampus Middle (E071)	enh117752	6	38354924	38355924	2	1	48808	5.3582	4.2e-08	BTBD9
Brain Inferior Temporal Lobe (E072)	enh41665	16	52592288	52593288	2	1	48808	8.9053	2.66e-19	CASC16
Brain Inferior Temporal Lobe (E072)	enh125547	6	38374324	38375324	1	1	48808	8.744	1.13e-18	BTBD9
Brain Inferior Temporal Lobe (E072)	enh125549	6	38404724	38405724	1	1	48808	8.6003	3.98e-18	BTBD9
Brain Inferior Temporal Lobe (E072)	enh36310	15	67804062	67805062	4	2	48808	7.2375	2.28e-13	MAP2K5
Brain Inferior Temporal Lobe (E072)	enh125551	6	38436524	38437524	7	3	48808	6.4459	5.75e-11	BTBD9
Brain Inferior Temporal Lobe (E072)	enh125558	6	38509624	38510624	2	1	48808	6.269	1.82e-10	BTBD9
Brain Inferior Temporal Lobe (E072)	enh88524	2	66554068	66555068	3	2	48808	6.1869	3.07e-10	MEIS1
Brain Inferior Temporal Lobe (E072)	enh125546	6	38372224	38373224	3	2	48808	6.1094	5e-10	BTBD9
Brain Inferior Temporal Lobe (E072)	enh125553	6	38475424	38476424	2	1	48808	6.1094	5e-10	BTBD9
Brain Inferior Temporal Lobe (E072)	enh88519	2	66536668	66537668	2	1	48808	6.1094	5e-10	MEIS1
Brain Inferior Temporal Lobe (E072)	enh125545	6	38370824	38371824	5	3	48808	6.0933	5.53e-10	BTBD9
Brain Inferior Temporal Lobe (E072)	enh88520	2	66539568	66540568	3	2	48808	5.9449	1.38e-09	MEIS1
Brain Inferior Temporal Lobe (E072)	enh88522	2	66545568	66546568	3	2	48808	5.8788	2.07e-09	MEIS1
Brain Inferior Temporal Lobe (E072)	enh88518	2	66532568	66533568	2	1	48808	5.4925	1.98e-08	MEIS1
Brain Inferior Temporal Lobe (E072)	enh88521	2	66542368	66543368	1	1	48808	5.4623	2.35e-08	MEIS1
Brain Inferior Temporal Lobe (E072)	enh125575	6	38701324	38702324	7	2	48808	5.3964	3.4e-08	GLO1
Brain Inferior Temporal Lobe (E072)	enh125542	6	38354824	38355824	2	1	48808	5.3582	4.2e-08	BTBD9
Brain Substantia Nigra (E074)	enh40634	16	52592288	52593288	2	1	48808	8.9053	2.66e-19	CASC16
Brain Substantia Nigra (E074)	enh123025	6	38374424	38375424	1	1	48808	8.744	1.13e-18	BTBD9
Brain Substantia Nigra (E074)	enh123027	6	38404624	38405624	1	1	48808	8.6003	3.98e-18	BTBD9
Brain Substantia Nigra (E074)	enh35466	15	67802662	67803662	4	1	48808	8.1928	1.28e-16	MAP2K5
Brain Substantia Nigra (E074)	enh123021	6	38353424	38354424	1	1	48808	7.4112	6.26e-14	BTBD9
Brain Substantia Nigra (E074)	enh35467	15	67803962	67804962	4	2	48808	7.2375	2.28e-13	MAP2K5
Brain Substantia Nigra (E074)	enh35465	15	67796462	67797462	5	2	48808	6.7883	5.67e-12	MAP2K5
Brain Substantia Nigra (E074)	enh123036	6	38509624	38510624	2	1	48808	6.269	1.82e-10	BTBD9
Brain Substantia Nigra (E074)	enh86520	2	66554068	66555068	3	2	48808	6.1869	3.07e-10	MEIS1
Brain Substantia Nigra (E074)	enh86514	2	66536668	66537668	2	1	48808	6.1094	5e-10	MEIS1
Brain Substantia Nigra (E074)	enh86515	2	66539368	66540368	2	1	48808	6.1094	5e-10	MEIS1
Brain Substantia Nigra (E074)	enh123024	6	38370824	38371824	5	3	48808	6.0933	5.53e-10	BTBD9
Brain Substantia Nigra (E074)	enh86511	2	66522068	66523068	5	2	48808	5.587	1.16e-08	MEIS1
Brain Substantia Nigra (E074)	enh86513	2	66532468	66533468	2	1	48808	5.4925	1.98e-08	MEIS1
Brain Substantia Nigra (E074)	enh123056	6	38701324	38702324	7	2	48808	5.3964	3.4e-08	GLO1
Brain Substantia Nigra (E074)	enh86516	2	66541368	66542368	3	1	48808	5.3658	4.03e-08	MEIS1
Brain Substantia Nigra (E074)	enh123022	6	38354924	38355924	2	1	48808	5.3582	4.2e-08	BTBD9
Brain Substantia Nigra (E074)	enh35460	15	67724662	67725662	1	1	48808	5.3354	4.77e-08	MAP2K5
Brain Substantia Nigra (E074)	enh86510	2	66517668	66518668	5	3	48808	5.1749	1.14e-07	MEIS1
