## Supplemental file 2 for "Genomic analysis identifies risk factors in restless legs syndrome"

### Sheet: Sheet1
ensg	symbol	chr	start	end	strand	type	entrezID	HUGO	pLI	ncRVIS	posMapSNPs	posMapMaxCADD	ciMap	ciMapts	minGwasP	IndSigSNPs	GenomicLocus
ENSG00000198890	PRMT6	1	107599267	107601916	1	protein_coding	55170	PRMT6	0.0241276	-0.632334	0	0	Yes	Mesendoderm	1.429e-11	rs11184950	1
ENSG00000162631	NTNG1	1	107682629	108026080	1	protein_coding	22854	NTNG1	0.441031	-0.307492	0	0	Yes	Mesendoderm:hESC	1.429e-11	rs11184950	1
ENSG00000143995	MEIS1	2	66660584	66801001	1	protein_coding	4211	MEIS1	0.990885	-1.50087	64	20.4	Yes	Adult_Cortex:Fetal_Cortex:Aorta:Bladder:Hippocampus:Left_Ventricle:Liver:Pancreas:IMR90:Mesenchymal_Stem_Cell:Mesendoderm:Neural_Progenitor_Cell:Trophoblast-like_Cell:hESC	2.36e-56	rs13029520;rs113851554;rs2192960;rs2284707;rs10184250;rs13029520:rs2192960;rs2284707:rs2192960:rs113851554:rs2284707:rs10184250:rs72826719:rs60751869:rs62148306	2
ENSG00000143971	ETAA1	2	67624451	67637677	1	protein_coding	54465	ETAA1	0.975315	-0.0844236	0	0	Yes	Aorta:Left_Ventricle:IMR90:Mesenchymal_Stem_Cell:Mesendoderm:Trophoblast-like_Cell:hESC	2.36e-56	rs13029520:rs2192960;rs2284707:rs2192960:rs113851554:rs2284707:rs72826719:rs10184250:rs60751869:rs62148306	2
ENSG00000197223	C1D	2	68268262	68338080	-1	protein_coding	10438	C1D	0.365973	-0.899135	0	0	Yes	IMR90:Mesenchymal_Stem_Cell:Mesendoderm	2.36e-56	rs13029520:rs113851554:rs2192960;rs2284707:rs2192960:rs2284707:rs62148306:rs72826719	2
ENSG00000243667	WDR92	2	68350068	68384692	-1	protein_coding	116143	WDR92	0.805659	0.777704	0	0	Yes	IMR90	2.36e-56	rs13029520:rs113851554:rs2192960;rs2284707:rs2192960:rs2284707	2
ENSG00000273398	RP11-474G23.1	2	68358370	68488362	-1	protein_coding	NA	NA	NA	NA	0	0	Yes	Left_Ventricle:IMR90:Mesenchymal_Stem_Cell:Mesendoderm	2.36e-56	rs13029520:rs113851554:rs2192960;rs2284707:rs2192960:rs2284707:rs72826719	2
ENSG00000115946	PNO1	2	68384976	68403370	1	protein_coding	56902	PNO1	0.256534	0.045132	0	0	Yes	IMR90	2.36e-56	rs13029520:rs113851554:rs2192960;rs2284707:rs2192960:rs2284707	2
ENSG00000221823	PPP3R1	2	68405989	68483369	-1	protein_coding	5534	PPP3R1	0.88982	0.472951	0	0	Yes	Left_Ventricle:IMR90:Mesenchymal_Stem_Cell:Mesendoderm	2.36e-56	rs13029520:rs113851554:rs2192960;rs2284707:rs2192960:rs2284707:rs72826719	2
ENSG00000169618	PROKR1	2	68870721	68882708	1	protein_coding	10887	PROKR1	5.42251e-10	NA	0	0	Yes	IMR90	2.36e-56	rs13029520:rs113851554	2
ENSG00000011523	CEP68	2	65283500	65314138	1	protein_coding	23177	CEP68	0.371623	0.129389	0	0	Yes	Mesendoderm	5.963e-39	rs13029520:rs2192960;rs2284707:rs2192960:rs113851554:rs2284707	2
ENSG00000138069	RAB1A	2	65297835	65357240	-1	protein_coding	5861	RAB1A	0.602946	-0.908746	0	0	Yes	Adult_Cortex	5.963e-39	rs2192960;rs2284707:rs113851554:rs13029520:rs2284707	2
ENSG00000138071	ACTR2	2	65454887	65498387	1	protein_coding	10097	ACTR2	0.997097	1.10749	0	0	Yes	Adult_Cortex:Fetal_Cortex	5.963e-39	rs2192960;rs2284707:rs113851554:rs13029520:rs2284707:rs10184250	2
ENSG00000198369	SPRED2	2	65537985	65659771	-1	protein_coding	200734	SPRED2	0.000973023	-0.117264	0	0	Yes	Mesendoderm	5.963e-39	rs13029520:rs2192960;rs2284707:rs2192960:rs113851554:rs2284707	2
ENSG00000204923	FBXO48	2	68686551	68694390	-1	protein_coding	554251	FBXO48	0.0166653	-1.32489	0	0	Yes	IMR90	4.896e-08	rs62148306	2
ENSG00000169621	APLF	2	68694693	68858004	1	protein_coding	200558	APLF	1.1361e-17	-0.316181	0	0	Yes	IMR90	4.896e-08	rs62148306	2
ENSG00000112130	RNF8	6	37321748	37362514	1	protein_coding	9025	RNF8	0.995893	-0.32835	0	0	Yes	Aorta:Left_Ventricle:Liver:Spleen:GM12878:IMR90:Mesenchymal_Stem_Cell:Mesendoderm:Trophoblast-like_Cell:hESC	1.632e-31	rs4714163:rs12206905:rs4714163;rs80268004:rs6909898:rs10947740:rs34871682:rs80268004;rs4714149:rs80268004:rs2745380:rs4714163;rs80268004;rs4714149:rs2745380;rs12206905:rs111776160:rs4714163;rs6909898:rs4714163;rs10947740:rs4392718:rs34566299:rs9380737:rs4714149:rs9394492	3
ENSG00000137200	CMTR1	6	37400995	37450603	1	protein_coding	23070	CMTR1	0.999295	-0.452716	0	0	Yes	Adult_Cortex:Fetal_Cortex:Aorta:Left_Ventricle:Liver:Pancreas:Right_Ventricle:Spleen:GM12878:IMR90:Mesenchymal_Stem_Cell:Mesendoderm:Neural_Progenitor_Cell:Trophoblast-like_Cell:hESC	1.632e-31	rs4392718:rs9380737:rs34566299:rs4714149:rs9394492:rs80268004;rs4714149:rs12206905:rs10947740:rs80268004:rs6909898:rs4714163:rs34871682:rs4714163;rs80268004:rs2745380:rs4714163;rs80268004;rs4714149:rs2745380;rs12206905:rs111776160:rs4714163;rs6909898:rs4714163;rs10947740:rs12198690:rs2490026	3
ENSG00000198937	CCDC167	6	37450696	37467698	-1	protein_coding	154467	CCDC167	0.00208988	0.155729	0	0	Yes	Adult_Cortex:Fetal_Cortex:Liver:Spleen:IMR90:Mesenchymal_Stem_Cell:Mesendoderm:Trophoblast-like_Cell:hESC	1.632e-31	rs4392718:rs9380737:rs80268004;rs4714149:rs10947740:rs80268004:rs12206905:rs6909898:rs4714163:rs4714163;rs80268004:rs34871682:rs34566299:rs4714149:rs9394492:rs2745380:rs4714163;rs80268004;rs4714149:rs2745380;rs12206905:rs111776160:rs4714163;rs6909898:rs4714163;rs10947740:rs12198690:rs2490026	3
ENSG00000156639	ZFAND3	6	37787275	38122400	1	protein_coding	60685	ZFAND3	0.961978	-0.0185809	0	0	Yes	Liver:IMR90:Mesenchymal_Stem_Cell:Mesendoderm	1.632e-31	rs4714163:rs12206905:rs4714163;rs80268004:rs6909898:rs10947740:rs34871682:rs34566299:rs9380737:rs4714149:rs9394492:rs80268004;rs4714149:rs4392718:rs80268004:rs2745380:rs4714163;rs80268004;rs4714149:rs2745380;rs12206905:rs111776160:rs4714163;rs6909898:rs4714163;rs10947740	3
ENSG00000183826	BTBD9	6	38136227	38607924	-1	protein_coding	114781	BTBD9	0.00573299	4.50562	264	19.94	Yes	IMR90:Mesenchymal_Stem_Cell:Mesendoderm	1.632e-31	rs9380737;rs34566299;rs4714149;rs9394492;rs80268004;rs12206905;rs10947740;rs2745380;rs4714163;rs6909898;rs111776160;rs34871682;rs4392718	3
ENSG00000172738	TMEM217	6	37179956	37225931	-1	protein_coding	221468	TMEM217	0.00500603	0.535714	0	0	Yes	Left_Ventricle:Mesenchymal_Stem_Cell	2.113e-31	rs4392718:rs4714163:rs12206905:rs4714163;rs80268004:rs6909898:rs10947740:rs34871682	3
ENSG00000065491	TBC1D22B	6	37225548	37300746	1	protein_coding	55633	TBC1D22B	0.00637063	0.175249	0	0	Yes	Left_Ventricle:Mesenchymal_Stem_Cell	2.113e-31	rs4392718:rs4714163:rs12206905:rs4714163;rs80268004:rs6909898:rs10947740:rs34871682	3
ENSG00000112139	MDGA1	6	37600284	37667082	-1	protein_coding	266727	MDGA1	0.995237	2.07709	0	0	Yes	Promoter_anchored_loops:Mesenchymal_Stem_Cell	2.113e-31	rs4392718:rs4714163:rs12206905:rs4714163;rs80268004:rs6909898:rs10947740:rs34871682	3
ENSG00000124596	OARD1	6	41001366	41065526	-1	protein_coding	221443	OARD1	0.123751	-1.47014	0	0	Yes	Left_Ventricle:Mesenchymal_Stem_Cell	2.113e-31	rs4392718:rs4714163:rs12206905:rs4714163;rs80268004:rs6909898:rs10947740:rs34871682	3
ENSG00000001167	NFYA	6	41040684	41067715	1	protein_coding	4800	NFYA	0.0220593	-1.83545	0	0	Yes	Left_Ventricle:Mesenchymal_Stem_Cell	2.113e-31	rs4392718:rs4714163:rs12206905:rs4714163;rs80268004:rs6909898:rs10947740:rs34871682	3
ENSG00000124767	GLO1	6	38643701	38670917	-1	protein_coding	2739	GLO1	0.000220689	0.153508	53	20.4	Yes	IMR90:Mesendoderm:hESC	1.612e-08	rs12198690;rs4392718;rs10947740;rs2490026	3
ENSG00000164853	UNCX	7	1272543	1276954	1	protein_coding	340260	UNCX	NA	NA	0	0	Yes	IMR90	2.164e-09	rs2361717:rs113230729	4
ENSG00000176349	AC110781.3	7	1878222	1889567	1	protein_coding	NA	NA	NA	NA	0	0	Yes	Promoter_anchored_loops	2.164e-09	rs2361717:rs113230729	4
ENSG00000127954	STEAP4	7	87905744	87936206	-1	protein_coding	79689	STEAP4	1.49862e-05	-1.17902	0	0	Yes	Mesenchymal_Stem_Cell:Mesendoderm:hESC	3.131e-09	rs7779977	5
ENSG00000164645	C7orf62	7	88423420	88425035	-1	protein_coding	219557	C7orf62	0.0235072	0.102356	0	0	Yes	Left_Ventricle:Liver:Mesenchymal_Stem_Cell:Mesendoderm:hESC	3.131e-09	rs7779977	5
ENSG00000105792	C7orf63	7	89874488	89940377	1	protein_coding	79846	C7orf63	0.000134084	-0.672563	0	0	Yes	IMR90:Mesenchymal_Stem_Cell:Mesendoderm:hESC	3.131e-09	rs7779977	5
ENSG00000105793	GTPBP10	7	89964537	90020769	1	protein_coding	85865	GTPBP10	0.130731	4.41135	0	0	Yes	Mesendoderm:hESC	3.131e-09	rs7779977	5
ENSG00000157224	CLDN12	7	90013035	90142716	1	protein_coding	9069	CLDN12	0.100921	-0.108091	0	0	Yes	Mesendoderm:hESC	3.131e-09	rs7779977	5
ENSG00000075142	SRI	7	87834433	87856308	-1	protein_coding	6717	SRI	9.97957e-05	0.116692	0	0	Yes	Mesendoderm	1.624e-08	rs7779977	5
ENSG00000058091	CDK14	7	90095738	90839905	1	protein_coding	5218	CDK14	0.47626	0.479355	0	0	Yes	hESC	1.624e-08	rs7779977	5
ENSG00000167081	PBX3	9	128509624	128729656	1	protein_coding	5090	PBX3	0.592665	-0.360121	0	0	Yes	Mesenchymal_Stem_Cell	2.197e-09	rs35196838	7
ENSG00000196814	MVB12B	9	129089128	129269320	1	protein_coding	89853	MVB12B	0.622017	0.728142	0	0	Yes	Mesenchymal_Stem_Cell	2.197e-09	rs35196838	7
ENSG00000136944	LMX1B	9	129376722	129463311	1	protein_coding	4010	LMX1B	0.822732	4.04829	0	0	Yes	IMR90:Mesenchymal_Stem_Cell	2.197e-09	rs35196838	7
ENSG00000170777	TPD52L3	9	6328349	6331900	1	protein_coding	89882	TPD52L3	0.163388	-0.250331	0	0	Yes	Mesenchymal_Stem_Cell	3.357e-08	rs1434253	6
ENSG00000137038	TMEM261	9	7796490	7888380	-1	protein_coding	90871	TMEM261	0.00077764	1.27623	0	0	Yes	Left_Ventricle:IMR90:Mesenchymal_Stem_Cell:Mesendoderm:Trophoblast-like_Cell:hESC	3.357e-08	rs1434253	6
ENSG00000153707	PTPRD	9	8314246	10612723	-1	protein_coding	5789	PTPRD	1	-0.573834	47	17.05	No	NA	3.357e-08	rs1434253	6
ENSG00000166938	DIS3L	15	66585555	66626236	1	protein_coding	115752	DIS3L	1.29328e-10	0.173205	0	0	Yes	Left_Ventricle:Mesenchymal_Stem_Cell:Trophoblast-like_Cell	1.041e-16	rs12443086:rs8037262;rs28742003:rs8037262:rs28742003	8
ENSG00000166949	SMAD3	15	67356101	67487533	1	protein_coding	4088	SMAD3	0.868268	-0.0916101	0	0	Yes	Left_Ventricle:GM12878:IMR90:Mesenchymal_Stem_Cell:Mesendoderm:Trophoblast-like_Cell:hESC	1.041e-16	rs12443086:rs28742003:rs8037262:rs8037262;rs28742003:rs8037262;rs12443086:rs28573814	8
ENSG00000259202	RP11-342M21.2	15	67435072	67439277	-1	protein_coding	NA	NA	NA	NA	0	0	Yes	Left_Ventricle:GM12878:IMR90:Mesenchymal_Stem_Cell:Mesendoderm:Trophoblast-like_Cell:hESC	1.041e-16	rs12443086:rs28742003:rs8037262:rs8037262;rs28742003:rs8037262;rs12443086	8
ENSG00000103591	AAGAB	15	67493371	67547533	-1	protein_coding	79719	AAGAB	0.00810207	0.196795	0	0	Yes	Fetal_Cortex:Liver:IMR90:Mesenchymal_Stem_Cell:Mesendoderm:Trophoblast-like_Cell:hESC	1.041e-16	rs28742003:rs12443086:rs8037262;rs28742003:rs8037262:rs8037262;rs12443086:rs28573814	8
ENSG00000103599	IQCH	15	67547138	67794598	1	protein_coding	64799	IQCH	2.69347e-12	-1.05315	0	0	Yes	Fetal_Cortex:Liver:IMR90:Mesenchymal_Stem_Cell:Mesendoderm:Trophoblast-like_Cell:hESC	1.041e-16	rs28742003:rs12443086:rs8037262;rs28742003:rs8037262:rs8037262;rs12443086:rs28573814	8
ENSG00000189227	C15orf61	15	67813406	67819628	1	protein_coding	145853	C15orf61	NA	-0.166716	4	6.535	Yes	Promoter_anchored_loops:Adult_Cortex:Fetal_Cortex:Aorta:Left_Ventricle:Liver:GM12878:IMR90:Mesenchymal_Stem_Cell:Mesendoderm:Neural_Progenitor_Cell:Trophoblast-like_Cell:hESC	1.041e-16	rs28742003;rs28742003:rs12443086:rs8037262:rs8037262;rs28742003:rs8037262;rs12443086:rs28573814	8
ENSG00000137764	MAP2K5	15	67835047	68099461	1	protein_coding	5607	MAP2K5	0.475918	NA	140	21.5	Yes	Fetal_Cortex:Aorta:Left_Ventricle:Liver:GM12878:IMR90:Mesenchymal_Stem_Cell:Mesendoderm:Neural_Progenitor_Cell:Trophoblast-like_Cell:hESC	1.041e-16	rs28742003;rs12443086;rs8037262;rs28742003:rs12443086:rs8037262:rs8037262;rs28742003:rs8037262;rs12443086:rs28573814	8
ENSG00000188779	SKOR1	15	68112042	68126899	1	protein_coding	390598	SKOR1	NA	-0.128486	47	21.9	Yes	Promoter_anchored_loops:Adult_Cortex:Fetal_Cortex:Aorta:Left_Ventricle:Liver:Pancreas:GM12878:IMR90:Mesenchymal_Stem_Cell:Mesendoderm:Neural_Progenitor_Cell:Trophoblast-like_Cell:hESC	1.041e-16	rs8037262;rs12443086;rs28742003;rs12443086:rs28742003:rs8037262:rs8037262;rs28742003:rs8037262	8
ENSG00000033800	PIAS1	15	68346517	68483096	1	protein_coding	8554	PIAS1	0.997024	-0.402984	0	0	Yes	Left_Ventricle:Liver:GM12878:IMR90:Mesenchymal_Stem_Cell:Mesendoderm:Trophoblast-like_Cell:hESC	1.041e-16	rs28573814:rs28742003:rs12443086:rs8037262:rs8037262;rs28742003:rs8037262;rs12443086	8
ENSG00000137834	SMAD6	15	66994566	67074338	1	protein_coding	4091	SMAD6	6.96558e-06	NA	0	0	Yes	Mesenchymal_Stem_Cell	1.768e-16	rs28742003:rs12443086:rs8037262:rs8037262;rs28742003:rs8037262;rs12443086	8
ENSG00000246922	UBAP1L	15	65385338	65407535	-1	protein_coding	390595	UBAP1L	NA	-0.118248	0	0	Yes	Left_Ventricle	2.648e-16	rs12443086:rs28742003:rs8037262	8
ENSG00000090470	PDCD7	15	65409717	65426174	-1	protein_coding	10081	PDCD7	0.0453748	-1.23262	0	0	Yes	Left_Ventricle	2.648e-16	rs12443086:rs28742003:rs8037262	8
ENSG00000103769	RAB11A	15	66018392	66184329	1	protein_coding	8766	RAB11A	0.983221	-0.895837	0	0	Yes	Mesenchymal_Stem_Cell	2.648e-16	rs12443086:rs28742003:rs8037262	8
ENSG00000157890	MEGF11	15	66187417	66546085	-1	protein_coding	84465	MEGF11	2.51822e-24	-0.851967	0	0	Yes	Mesenchymal_Stem_Cell	2.648e-16	rs12443086:rs28742003:rs8037262	8
ENSG00000174446	SNAPC5	15	66782473	66790151	-1	protein_coding	10302	SNAPC5	1.40204e-05	-0.559813	0	0	Yes	Mesenchymal_Stem_Cell	2.648e-16	rs12443086:rs28742003:rs8037262	8
ENSG00000174442	ZWILCH	15	66797297	66842115	1	protein_coding	55055	ZWILCH	8.31164e-06	-0.145835	0	0	Yes	Mesenchymal_Stem_Cell	2.648e-16	rs12443086:rs28742003:rs8037262	8
ENSG00000188501	LCTL	15	66839517	66858317	-1	protein_coding	197021	LCTL	4.65245e-08	0.229488	0	0	Yes	Mesenchymal_Stem_Cell	2.648e-16	rs12443086:rs28742003:rs8037262	8
ENSG00000259471	RP11-321F6.1	15	66874528	66978132	1	protein_coding	102723165	LINC01169	NA	NA	0	0	Yes	Mesenchymal_Stem_Cell	2.648e-16	rs12443086:rs28742003:rs8037262	8
ENSG00000169018	FEM1B	15	68570141	68588203	1	protein_coding	10116	FEM1B	0.540949	-0.524764	0	0	Yes	Fetal_Cortex:Left_Ventricle:GM12878:IMR90:Mesenchymal_Stem_Cell:Mesendoderm:Trophoblast-like_Cell	2.648e-16	rs28742003:rs12443086:rs8037262:rs28573814	8
ENSG00000137809	ITGA11	15	68594050	68724501	-1	protein_coding	22801	ITGA11	0.000116169	0.0215282	0	0	Yes	Fetal_Cortex:Mesendoderm	2.648e-16	rs28742003:rs12443086:rs8037262	8
ENSG00000140350	ANP32A	15	69070874	69113236	-1	protein_coding	8125	ANP32A	0.97387	-0.320247	0	0	Yes	Mesenchymal_Stem_Cell	2.648e-16	rs12443086:rs28742003:rs8037262	8
ENSG00000258484	SPESP1	15	69110560	69239150	1	protein_coding	246777	SPESP1	1.97659e-05	-0.698005	0	0	Yes	Mesenchymal_Stem_Cell	2.648e-16	rs12443086:rs28742003:rs8037262	8
ENSG00000137819	PAQR5	15	69591286	69700119	1	protein_coding	54852	PAQR5	0.153783	-0.800097	0	0	Yes	IMR90	2.648e-16	rs12443086:rs28742003:rs8037262	8
ENSG00000129007	CALML4	15	68483043	68498417	-1	protein_coding	91860	CALML4	0.0102091	-0.263958	0	0	Yes	Promoter_anchored_loops:Left_Ventricle:GM12878:IMR90:Mesenchymal_Stem_Cell:Mesendoderm	6.689e-09	rs28742003:rs28573814	8
ENSG00000140807	NKD1	16	50582241	50670647	1	protein_coding	85407	NKD1	0.99793	-1.22578	0	0	Yes	IMR90:Mesenchymal_Stem_Cell	1.18e-19	rs6498960:rs3104797;rs8044585:rs3104797:rs8044585	9
ENSG00000083799	CYLD	16	50775961	50835846	1	protein_coding	1540	CYLD	0.99472	-1.96431	0	0	Yes	IMR90:Mesenchymal_Stem_Cell:Mesendoderm	1.18e-19	rs6498960:rs3104797;rs8044585:rs8044585:rs3104797	9
ENSG00000261190	C16orf97	16	52039399	52112386	-1	protein_coding	388276	C16orf97	NA	0.283419	0	0	Yes	Liver:Mesendoderm:hESC	1.18e-19	rs6498960:rs3104797;rs8044585:rs8044585:rs3104797	9
ENSG00000103460	TOX3	16	52471917	52581714	-1	protein_coding	27324	TOX3	0.994339	NA	61	20.7	Yes	Fetal_Cortex:Aorta:Left_Ventricle:Liver:Psoas:Spleen:IMR90:Mesenchymal_Stem_Cell:Mesendoderm:Neural_Progenitor_Cell:Trophoblast-like_Cell:hESC	1.18e-19	rs3104797;rs8044585;rs6498960;rs6498960:rs3104797;rs8044585:rs3104797:rs8044585	9
ENSG00000103479	RBL2	16	53467889	53525561	1	protein_coding	5934	RBL2	0.957797	-0.466961	0	0	Yes	Left_Ventricle:IMR90:Mesenchymal_Stem_Cell:Mesendoderm:hESC	1.18e-19	rs3104797;rs8044585:rs3104797:rs6498960:rs8044585	9
ENSG00000159387	IRX6	16	55357672	55364672	1	protein_coding	79190	IRX6	2.81616e-08	0.438476	0	0	Yes	IMR90:Mesenchymal_Stem_Cell	1.18e-19	rs6498960:rs3104797;rs8044585:rs8044585:rs3104797	9
ENSG00000087245	MMP2	16	55423612	55540603	1	protein_coding	4313	MMP2	0.791258	0.337847	0	0	Yes	IMR90:Mesenchymal_Stem_Cell	1.18e-19	rs6498960:rs3104797;rs8044585:rs8044585:rs3104797	9
ENSG00000205423	CNEP1R1	16	50058321	50070999	1	protein_coding	255919	CNEP1R1	0.291176	-0.0780849	0	0	Yes	IMR90	1.617e-19	rs6498960:rs3104797;rs8044585:rs3104797	9
ENSG00000103449	SALL1	16	51169886	51185278	-1	protein_coding	6299	SALL1	0.994674	-0.4331	0	0	Yes	IMR90:Mesendoderm:hESC	1.332e-14	rs6498960:rs3104797;rs8044585:rs8044585	9
ENSG00000177200	CHD9	16	53088945	53363062	1	protein_coding	80205	CHD9	1	-0.715493	0	0	Yes	Mesendoderm:hESC	1.332e-14	rs6498960:rs3104797;rs8044585:rs8044585	9
ENSG00000166971	AKTIP	16	53524952	53538323	-1	protein_coding	64400	AKTIP	0.788013	-0.341576	0	0	Yes	Mesendoderm:hESC	1.332e-14	rs6498960:rs3104797;rs8044585:rs8044585	9
ENSG00000176842	IRX5	16	54964774	54968397	1	protein_coding	10265	IRX5	NA	NA	0	0	Yes	Left_Ventricle:IMR90	1.332e-14	rs3104797;rs8044585:rs6498960:rs8044585	9
